# Age Specific Months of Mortality (MOMa) from Endemic and Pandemic (Covid 19) diseases

**DOI:** 10.1101/2020.11.17.20233197

**Authors:** Christopher M Rembold

**Affiliations:** Cardiovascular Division, Department of Internal Medicine, University of Virginia Health System Charlottesville, Virginia 22908-0146 USA

**Keywords:** Risk, mortality, covid 19, weight, impact

## Abstract

People do not naturally understand risk. We fear things that happen rarely like kidnapping while ignoring common risks like motor vehicle crashes. We also do not fully comprehend the large effect that age has on risk. In this paper, I introduce a concept that I call age specific months of mortality, abbreviated MOMa, a statistic that will allow people to understand their risk of death within their age group. In a year without excess mortality, i.e. no pandemic, individual causes of death will add up to a total of 12 MOMa. Excess mortality, e.g. a pandemic, adds MOMa beyond 12. For people in their 20s, the MOMa is 5 for accidents, 1.9 for suicide, 1.6 for homicide, and 1.2 for Covid-19. For people in their 60s, the MOMa is 12 for Covid-19, 4 for cancer, 2.6 for coronary heart, and treatment of Covid-19 with dexamethasone reduces MOMa from 12 to 7 months.
