## Supplementary material for "Age Specific Months of Mortality (MOMa) from Endemic and Pandemic (Covid 19) diseases": data file

### Sheet: MOMa
	https://www.cdc.gov/nchs/data/dvs/LCWK1_2015.pdf						2015 data																				Levin meta ana table 4					W	W change	W extrap	IFR
																											age	infection fatality rate		W	<20
		Total	Deaths	Rate/100k	CAD/heart	CVA	Cancer	Accidents	Suicide	Homocide	HIV	DM	Pregnancy	Liver	Lung	Sepsis	Flu+Pneum	Dementia	Parkinsons	HBP/renal							0-34	0.01		-3.99996	20s	-3.99996		-4	0.009999
	1 to 04	15923694	3965	24.9	147	42	354	1235		369					40	54	88			16	0 to 04						35-44	0.06		-3.22159	30s	-3.61077		-3.61077	0.0244975
	05 to 09	20529914	2402	11.7	85	42	437	775		140		5			80	31	80			10	05 to 09						45-54	0.2		-2.6981	40s	-2.95984	0.650928	-2.95984	0.109567
	10 to 14	13760273	2009	14.6	125	42	438	763	409	158		18			93	33	39				10 to 14						55-64	0.7		-2.15185	50s	-2.42498	0.534868	-2.42498	0.374451
	15 to 19	21089026	10186	48.3	306	61	583	3919	2061	1587		52	41		63	39	72				15 to 19						65-74	2.2		-1.64792	60s	-1.89988	0.525092	-1.89988	1.2436
	20 to 24	22741321	20308	89.3	691	105	886	8595	3430	3146	96	144	120		139	91	112				20 to 24						75-84	7.3		-1.10376	70s	-1.37584	0.524047	-1.37584	4.03886
	25 to 29	22460526	23898	106.4	1281	192	1334	9933	3437	2695	218	282	204	221	128	147	176			83	25 to 29						85+	27.1		-0.429758	80s	-0.766758	0.609079	-0.766758	14.61
	30 to 34	21678963	27619	127.4	2241	375	2370	9862	3510	2168	311	516	220	623	160	232	221			179	30 to 34										90s			-0.157679	41.0217
	35 to 39	20374189	31417	154.2	3666	639	3870	9179	3341	1640	453	718	197	1004	238	292	282			249	35 to 39
	40 to 44	20218825	41671	206.1	6721	1149	7039	8639	3595	1255	602	1268		1857	464	537	426			736	40 to 44						French Covid salje science 369:208, 2020, table S2
	45 to 49	20854227	64377	308.7	12006	1902	13769	9832	4011	1098	880	2269		3236	1107	929	752			1265	45 to 49						age	infection fatality rate		W
	50 to 54	22336105	110117	493	22242	3405	29285	11667	4740	1008	1147	3943		5638	3328	1613	1298			2336	50 to 54						<20	0.001		-5
	55 to 59	21807734	159589	731.8	34455	5153	50146	10952	4458	790	1085	6043		6789	10952	2480	1927			3751	55 to 59						20s	0.005		-4.30101
	60 to 64	19070143	198196	1039.3	43417	6963	65967	8536	3281			8123		6489	10662	3294	2674			5296	60 to 64						30s	0.02		-3.69888
	65 to 69	16067276	235482	1465.6	50925	9002	80683	6940	2442			9711		4928	15999	4116	3603	1707	1225	6886	65 to 69						40s	0.05		-3.30081
	70 to 74	11483297	259534	2260.1	56378	11791	83045	6021	1759			9742		3481	21643	4539	4528	4460	2588	7755	70 to 74						50s	0.2		-2.6981
	75 to 79	8123898	290405	3574.7	64746	15872	79425	6899				9786		2591	24259	5040	5857	9887	4666	9406	75 to 79						60s	0.7		-2.15185
	80 to 84	5799355	347161	5986.2	84453	22140	73843	8619				10118		1855	25573	5441	8292	19616	6807	12008	80 to 84						70s	1.9		-1.71292
	85 to 89	3620459	390747	107927	105700	27282	60106	10523				9164			23972	5976	10727	29490	7008	12585	85 to 89						80+	8.3		-1.04329
	90+	1448360	313796	216656	94357	22693	21626	8381				5633			14841	4082	10010	28810	3951	11765	90+
	95+	424608	127628	300578	41150	9476	8532	2296				1707			4743	1364	4585	12838	935	4859							Ward UK medrxiv table 3					W	IFR
	100+	90000	27530	305889	9429	1900	1129	485				281			774	258	1172	2687	89	1167							age	infection fatality rate		W	<20
																											15-44	0.03		-3.52275	20s	-3.52275	0.03
		85+ total numbers are estimates				https://www.infoplease.com/us/population/population-65-years-and-over-age-1990-2000-and-2010																					45-64	0.52		-2.28173	30s	-3.52275	0.03
																											65-74	3.13		-1.49064	40s	-2.90224	0.125088
	Total	309902193	2688037		634521	140226	584867	144051	40474	16054	4792	79523	782	38712	159258	40588	56921	109495	27269	80352							75+	11.64		-0.880303	50s	-2.28173	0.52
																															60s	-1.88619	1.28293
Numbers		Total	Deaths		Coronary Heart	Stroke	Cancer	Accidents	Suicide	Homocide	HIV	DM	Pregnancy	Liver	Lung	Sepsis	Flu+Pneum	Dementia	Parkinsons	HBP/renal											70s	-1.18547	6.1246
	0s	36453608	6367		232	84	791	2010	0	509	0	5	0	0	120	85	168	0	0	26											80s	-0.880303	11.64
	10s	34849299	12195		431	103	1021	4682	2470	1745	0	70	41	0	156	72	111	0	0	0											90s
	20s	45201847	44206		1972	297	2220	18528	6867	5841	314	426	324	221	267	238	288	0	0	83
	30s	42053152	59036		5907	1014	6240	19041	6851	3808	764	1234	417	1627	398	524	503	0	0	428							Pastor-Barrisuo Spain medrxiv table xx
	40s	41073052	106048		18727	3051	20808	18471	7606	2353	1482	3537	0	5093	1571	1466	1178	0	0	2001							Men				Women				Both
	50s	44143839	269706		56697	8558	79431	22619	9198	1798	2232	9986	0	12427	14280	4093	3225	0	0	6087							age	infection fatality rate		W	age	infection fatality rate		W
	60s	35137419	433678		94342	15965	146650	15476	5723	0	0	17834	0	11417	26661	7410	6277	1707	1225	12182							0s	0			0s	0
	70s	19607195	549939		121124	27663	162470	12920	1759	0	0	19528	0	6072	45902	9579	10385	14347	7254	17161							10s	0			10s	0
	80s	9419814	737908		190153	49422	133949	19142	0	0	0	19282	0	1855	49545	11417	19019	49106	13815	24593							20s	0.01		-3.99996	20s	0.01		-3.99996	0.0100102
	90s	1962968	468954		144936	34069	31287	11162	0	0	0	7621	0	0	20358	5704	15767	44335	4975	17791							30s	0.03		-3.52275	30s	0.02		-3.69888	0.024551
																											40s	0.09		-3.04537	40s	0.05		-3.30081	0.0674589
Numbers: Reorder, combine, and flip					Accidents	Suicide	Homocide	Cancer	Coronary Heart	Stroke	Diabetes/Hypertension/Kidney	Dementia/Parkinson	Liver	Lung	Sepsis/Flu/Pnuemonia/HIV	Other											50s	0.38		-2.41856	50s	0.17		-2.76881	0.258765
	0	Total	Deaths		Accidents	Suicide	Homocide	Cancer	Coronary Heart	Stroke	Diabetes/Hypertension/Kidney	Demenita/Parkinsons	Liver	Lung	Sepsis/Flu/Pnuemonia/HIV	Other											60s	1.5		-1.81734	60s	0.53		-2.27342	0.939462
	90s	1962968	468954		11162			31287	144936	34069	25412	49310		20358	21471	130949											70s	4.95		-1.28335	70s	2.01		-1.68799	3.64212
	80s	9419814	737908		19142			133949	190153	49422	43875	62921	1855	49545	30436	156610											80+	11.62		-0.881148	80+	4.62		-1.31482	9.61977
	70s	19607195	549939		12920	1759		162470	121124	27663	36689	21601	6072	45902	19964	93775
	60s	35137419	433678		15476	5723		146650	94342	15965	30016	1707	11417	26661	13687	72034
	50s	44143839	269706		22619	9198	1798	79431	56697	8558	16073		12427	14280	4093	44532
	40s	41073052	106048		18471	7606	2353	20808	18727	3051	5538		5093	1571	4126	18704
	30s	42053152	59036		19041	6851	3808	6240	5907	1014	1662		1627	398	1791	10697
	20s	45201847	44206		18528	6867	5841	2220	1972	297	509		221	267	840	6644
	10s	34849299	12195		4682	2470	1745	1021	431	103	70			156	183	1334											I	-0.264728	-0.231838
	0s	36453608	6367		2010		509	791	232	84	31			120	253	2337
																												NotVent	Vent	Both	Mortatity with RX
																				Covid-19 IFR							W	W	W
Percent			Deaths		Accidents	Suicide	Homocide	Cancer	Coronary Heart	Stroke	Diabetes/Hypertension/Kidney	Demenita/Parkinsons	Liver	Lung	Sepsis/Flu/Pnuemonia/HIV	Other		Yearly Percent Mortality		Metaana Levin	France Salje	UK Ward	Spain Pastor				Metaana	Remdesivir	Dexamethasone	Rem/Dex	Remdesivir	Dexamethasone	Rem/Dex
	90s		23.89		0.568629	0	0	1.59386	7.38351	1.73559	1.29457	2.51201	0	1.0371	1.0938	6.67097		23.89		41.0217					90s		-0.157679	-0.422407	-0.389517	-0.654245	27.4357	28.9689	18.1465
	80s		7.83357		0.20321	0	0	1.42199	2.01865	0.52466	0.465774	0.667964	0.0196925	0.525966	0.323106	1.66256		7.83357		14.61	8.3	11.64	9.61977		80s		-0.766758	-1.03149	-0.998596	-1.26332	8.50925	9.11766	5.17148
	70s		2.80478		0.0658942	0.0089712	0	0.828624	0.617753	0.141086	0.18712	0.110169	0.0309682	0.234108	0.10182	0.478268		2.80478		4.03886	1.9	6.1246	3.64212		70s		-1.37584	-1.64056	-1.60767	-1.8724	2.23672	2.40845	1.32376
	60s		1.23423		0.0440442	0.0162875	0	0.417361	0.268494	0.0454359	0.0854246	0.00485807	0.0324924	0.0758764	0.0389528	0.205007		1.23423		1.2436	0.7	1.28293	0.939462		60s		-1.89988	-2.16461	-2.13172	-2.39645	0.679869	0.732965	0.39977
	50s		0.610971		0.0512393	0.0208364	0.00407305	0.179937	0.128437	0.0193866	0.0364105	0	0.0281512	0.0323488	0.00927196	0.100879		0.610971		0.374451	0.2	0.52	0.258765		50s		-2.42498	-2.6897	-2.65681	-2.92154	0.203896	0.219902	0.119657
	40s		0.258194		0.0449711	0.0185182	0.00572882	0.050661	0.0455944	0.00742823	0.0134833	0	0.0123999	0.00382489	0.0100455	0.0455384		0.258194		0.109567	0.05	0.125088	0.0674589		40s		-2.95984	-3.22457	-3.19168	-3.45641	0.0595894	0.0642744	0.0349492
	30s		0.140384		0.0452784	0.0162913	0.00905521	0.0148384	0.0140465	0.00241123	0.00395214	0	0.00386891	0.000946421	0.0042589	0.0254369		0.140384		0.0244975	0.02	0.03	0.024551		30s		-3.61077	-3.8755	-3.84261	-4.10734	0.0133181	0.0143657	0.00780957
	20s		0.0977969		0.0409895	0.0151919	0.012922	0.0049113	0.00436265	0.000657053	0.00112606	0	0.000488918	0.000590684	0.00185833	0.0146985		0.0977969		0.009999	0.005	0.03	0.0100102		20s		-4	-4.26473	-4.23184	-4.49657	0.00543561	0.00586322	0.00318728
	10s		0.0349935		0.013435	0.00708766	0.00500727	0.00292976	0.00123675	0.000295558	0.000200865	0	0	0.000447642	0.000525118	0.00382791		0.0349935			0.001				10s
	0s		0.017466		0.00551386	0	0.0013963	0.00216988	0.000636425	0.00023043	8.50396e-05	0	0	0.000329186	0.000694033	0.00641089		0.017466							0s
			peak decile		90	50	20	90	90	90	90	90	60	90	90	90		90		90	80	80	80
	<40s		0.0726602		0.220444	0.00631467	0	1.06546	2.5721	0.611692	0.508222	0.823751	0.0207883	0.468263	0.38942	2.2542		8.94066		15.2285	3.63333	6.34918	4.73378
	40-60s		0.434582		0.0481052	0.0196773	0.00490093	0.115299	0.0870157	0.0134074	0.0249469	0	0.0202755	0.0180868	0.00965874	0.0732088		0.434582		0.242009	0.125	0.322544	0.163112
	>60s		8.94066		0.0263042	0.0096427	0.0070952	0.00621233	0.00507059	0.000898569	0.00134103	0	0.00108946	0.000578483	0.00183409	0.0125935		0.0726602		0.0172482	0.00866667	0.03	0.0172806
MOMa			Months Mort																	Covid-19 IFR											MOMa with Rx
			All causes		Accidents	Suicide	Homocide	Cancer	Coronary Heart	Stroke	Diabetes/Hypertension/Kidney	Demenita/Parkinsons	Liver	Lung	Sepsis/Flu/Pnuemonia/HIV	Other		Yearly Percent Mortality		Metaana Levin	France Salje	UK Ward	Spain Pastor								Remdesivir	Dexamethasone	Rem/Dex
9	90s		12		0.285623			0.800599	3.70875	0.871787	0.650264	1.26179		0.520938	0.549418	3.35084		24		20.6052					90s						13.781	14.5511	9.115	90s
8	80s		12		0.311291			2.1783	3.0923	0.80371	0.713504	1.02323	0.0301664	0.80571	0.494956	2.54682		7.8		22.3806	12.7145	17.8309	14.7362		80s						13.0351	13.9671	7.92203	80s
7	70s		12		0.281922	0.0383824		3.54519	2.643	0.603623	0.800576	0.471347	0.132495	1.00161	0.435626	2.04623		2.8		17.2799	8.12898	26.2036	15.5825		70s						9.56959	10.3043	5.66359	70s
6	60s		12		0.428226	0.158357		4.05785	2.61047	0.441756	0.830552	0.0472332	0.315912	0.737718	0.378723	1.9932		1.2		12.0911	6.80584	12.4735	9.13404		60s						6.61012	7.12634	3.88682	60s
5	50s		12		1.00638	0.409246	0.0799982	3.53411	2.52261	0.38077	0.715134		0.552913	0.635359	0.182109	1.98136		0.6		7.35454	3.92817	10.2133	5.08238		50s						4.0047	4.31907	2.35017	50s
4	40s		12		2.09011	0.860667	0.266257	2.35456	2.11908	0.34524	0.62666		0.576305	0.177769	0.466883	2.11648		0.26		5.09232	2.32384	5.81369	3.13527		40s						2.76952	2.98727	1.62433	40s
3	30s		12		3.87038	1.39257	0.774036	1.26838	1.20069	0.206112	0.337828		0.330713	0.0808998	0.364049	2.17433		0.14		2.09404	1.70959	2.56439	2.09861		30s						1.13843	1.22798	0.66756	30s
2	20s		12		5.02954	1.86409	1.58558	0.602633	0.535312	0.0806225	0.138171		0.0599919	0.0724788	0.228023	1.80356		0.1		1.22691	0.613516	3.6811	1.22829		20s						0.666967	0.719436	0.391089	20s
1	10s		12		4.60713	2.4305	1.7171	1.00467	0.424108	0.101353	0.0688807			0.153506	0.180074	1.31267		0.035			0.342921				10s									10s
0	0s		12		3.78828		0.959322	1.49081	0.437255	0.158316	0.0584263			0.226166	0.476834	4.40459		0.017							0s									0s
			peak decile		20	10	10	60	90	90	60	90	40	70	90	0		90		80	80	70	70
	Slope/avg		4.48575e-18		-0.270208	-0.40437	-0.304512	0.0763913	0.198817	0.223029	0.180562	0.598594	-0.0933586	0.196318	0.0589606	-0.000791332		0.471081		0.300851	0.367414	0.305874	0.360266
8	>60s		12		0.326765	0.0983698		2.64549	3.01363	0.680219	0.748724	0.7009	0.159524	0.766494	0.464681	2.48427		8.95		18.0892	9.21644	18.836	13.1509		<40s
5	40-60s		12		1.54825	0.634956	0.173128	2.94434	2.32085	0.363005	0.670897		0.564609	0.406564	0.324496	2.04892		0.43		6.22343	3.12601	8.01347	4.10882		40-60s
2	<40s		12		4.32384	1.89572	1.25901	1.09162	0.649341	0.136601	0.150827		0.195353	0.133263	0.312245	2.42379		0.073		1.66047	0.888677	3.12274	1.66345		>60s
	Slope/avg		0		-0.322404	-0.341826	-0.505483	0.116282	0.197557	0.230381	0.190359		-0.0194828	0.242372	0.0691997	0.0043471		0.469533		0.316264	0.314704	0.26213	0.303529
									Recovery Trial
									All	not Vent	Vent			no O2	O2	Vent
								Cont	Placebo	Placebo	Placebo		Placebo	Placebo	Placebo	Placebo
			TOTAL					Rx	Remdesivir	Remdesivir	Remdesivir		Dexamethasone	Dexamethasone	Dexamethasone	Dexamethasone
			Cont Events		b				77	48	29		1110	145	682	283
			Cont No Events		d				444	319	125		3211	889	1922	400
			Cont Sum		b+d				521	367	154		4321	1034	2604	683
			Rx Events		a				59	31	28		482	89	298	95
			Rx No Events		c				482	379	103		1622	412	981	229
			Rx Sum		a+c				541	410	131		2104	501	1279	324
			Odds Ratio (OR)		ad/bc				0.705825	0.543591	1.17174		0.859634	1.32442	0.856084	0.586356
			I = Impact		log10 ad/bc = log10 OR				-0.151303	-0.264728	0.0688328		-0.0656865	0.122027	-0.0674837	-0.231838
			SE[ln OR]		sqrt(1/a+1/b+1/c+1/d)				0.185103	0.242621	0.296489		0.0624783	0.147257	0.0797599	0.144661
			SE[log10 OR]		SE[ln OR]/ln(10)				0.0803892	0.105369	0.128764		0.027134	0.0639528	0.0346393	0.0628253
			Impact 95%+ CI		Impact - 1.96SE(log10 OR)				-0.308866	-0.471251	-0.183544		-0.118869	-0.00332093	-0.135377	-0.354976
			Impact 95%- CI		Impact + 1.96SE(log10 OR)				0.00626004	-0.0582053	0.321209		-0.0125039	0.247374	0.000409253	-0.108701
			SE multiples = t		| Impact/SE(log10 OR) |				1.88213	2.5124	0.534567		2.42082	1.90807	1.94819	3.69021
			p (t distribution)		tdist				0.0600921	0.0121932	0.593367		0.0155131	0.0565684	0.0514648	0.00023609
			C = Certainty		W of p = ln(p/(1-p))				-1.19427	-1.90855	0.164121		-1.80251	-1.22214	-1.26554	-3.62682
			Control rate		b/(b+d)				0.147793	0.13079	0.188312		0.256885	0.140232	0.261905	0.414348
			Treated rate		a/(a+c)				0.109057	0.0756098	0.21374		0.229087	0.177645	0.232995	0.29321
			ARR		b/(b+d)-a/(a+c) = cont-tr rate				0.0387354	0.0551804	-0.0254288		0.0277975	-0.0374126	0.0289102	0.121139
			RR		a(b+d) / b(a+c)				0.737907	0.5781	1.13504		0.89179	1.26679	0.889615	0.707641
			RRR		1 - RR				0.262093	0.4219	-0.135036		0.10821	-0.266791	0.110385	0.292359
			Weight control		ln(control rate/(1-control rate))				-0.760892	-0.822549	-0.634512		-0.461317	-0.787534	-0.449969	-0.150274
			Weight treated		ln(treated rate/(1-treated rate))				-0.912195	-1.08728	-0.565679		-0.527004	-0.665507	-0.517453	-0.382112
			I = Impact (fromARR)		Wtreated - Wcontrol				-0.151303	-0.264728	0.0688328		-0.0656865	0.122027	-0.0674837	-0.231838
			Rate -I/2 (control)		10^(-I/2) / ( 1 + 10^(-I/2) )				0.543439	0.57561	0.480199		0.518897	0.464936	0.519414	0.566335
			Rate I/2 (treated)		10^(I/2) / ( 1 + 10^(I/2) )				0.456561	0.42439	0.519801		0.481103	0.535064	0.480586	0.433665
			ARR maximal		Rate control - Rate treated				0.0868773	0.151221	-0.0396026		0.0377942	-0.0701288	0.0388272	0.13267
			NNT maximal		1/ARR				11.5105	6.61284	-25.2508		26.4591	-14.2595	25.7551	7.53749

### Sheet: Table 1
				Decile of age											Slope		Peak
				90s	80s	70s	60s	50s	40s	30s	20s	10s	0s		MOMa		Decile
			Yearly Percent Endemic Mortality	24	7.8	2.8	1.2	0.6	0.26	0.14	0.1	0.035	0.017		0.471081		90
		Age specific Months of Mortality (MOMa)
		Endemic	Suicide			0.0383824	0.158357	0.409246	0.860667	1.39257	1.86409	2.4305			-0.40437		10
			Homocide					0.0799982	0.266257	0.774036	1.58558	1.7171	0.959322		-0.304512		10
			Accidents	0.285623	0.311291	0.281922	0.428226	1.00638	2.09011	3.87038	5.02954	4.60713	3.78828		-0.270208		20
			Liver		0.0301664	0.132495	0.315912	0.552913	0.576305	0.330713	0.0599919				-0.0933586		40
			Other	3.35084	2.54682	2.04623	1.9932	1.98136	2.11648	2.17433	1.80356	1.31267	4.40459		-0.000791332		0
			Sepsis/Flu/Pnuemonia/HIV	0.549418	0.494956	0.435626	0.378723	0.182109	0.466883	0.364049	0.228023	0.180074	0.476834		0.0589606		90
			Cancer	0.800599	2.1783	3.54519	4.05785	3.53411	2.35456	1.26838	0.602633	1.00467	1.49081		0.0763913		60
			Diabetes/Hypertension/Kidney	0.650264	0.713504	0.800576	0.830552	0.715134	0.62666	0.337828	0.138171	0.0688807	0.0584263		0.180562		60
			Coronary Heart	3.70875	3.0923	2.643	2.61047	2.52261	2.11908	1.20069	0.535312	0.424108	0.437255		0.198817		90
			Lung	0.520938	0.80571	1.00161	0.737718	0.635359	0.177769	0.0808998	0.0724788	0.153506	0.226166		0.196318		70
			Stroke	0.871787	0.80371	0.603623	0.441756	0.38077	0.34524	0.206112	0.0806225	0.101353	0.158316		0.223029		90
			Demenita/Parkinsons	1.26179	1.02323	0.471347	0.0472332								0.598594		90
		Pandemic	Covid 19 Meta analysis (Levin)	20.6052	22.3806	17.2799	12.0911	7.35454	5.09232	2.09404	1.22691				0.300851		80
